# Unsupervised detection of SARS-CoV-2 mutations and lineages in Norwegian wastewater samples using long-read sequencing

**DOI:** 10.1101/2024.08.27.24312690

**Authors:** Ignacio Garcia, Rasmus K. Riis, Line V. Moen, Andreas Rohringer, Elisabeth H. Madslien, Karoline Bragstad

## Abstract

The COVID-19 pandemic has underscored the importance of virus surveillance in public health and wastewater-based epidemiology (WBE) has emerged as a non-invasive, cost-effective method for monitoring SARS-CoV-2 and its variants at the community level. Unfortunately, current variant surveillance methods depend heavily on genomic databases with data derived from clinical samples, which can become less sensitive and representative as clinical testing and sequencing efforts decline.

In this paper, we introduce HERCULES (<u>H</u>igh-throughput <u>E</u>pidemiological <u>R</u>econstruction and <u>C</u>lustering for <u>U</u>ncovering <u>L</u>ineages from <u>E</u>nvironmental <u>S</u>ARS-CoV-2), an unsupervised, database-independent method that uses long-read sequencing of a single 1 Kb fragment of the Spike gene. HERCULES identifies and quantifies mutations and lineages without requiring database-guided deconvolution, enhancing the detection of novel variants. We evaluated HERCULES on Norwegian wastewater samples collected from July 2022 to October 2023 as part of a national pilot on WBE of SARS-CoV-2. Strong correlations were observed between wastewater and clinical sample data in terms of prevalence of mutations and lineages. Furthermore, we found that SARS-CoV-2 trends in wastewater samples were identified one week earlier than in clinical data.

Our results demonstrate HERCULES’ capability to identify new lineages before their detection in clinical samples, providing early warnings of potential outbreaks. The methodology described in this paper is easily adaptable to other pathogens, offering a versatile tool for environmental surveillance of new emerging pathogens.
