## Supplementary material for "Unsupervised detection of SARS-CoV-2 mutations and lineages in Norwegian wastewater samples using long-read sequencing": Table S2

### Sheet: Sheet1
VirusVariant	included.sub.lineages
P.1	P.1.4|P.1|P.1.2|P.1.7|P.1.1|P.1.10.1|P.1.8|P.1.11|P.1.12.1|P.1.15|P.1.17.1|P.1.13|P.1.10|P.1.9|P.1.6|P.1.5|P.1.3|P.1.10.2|P.1.17|P.1.12|P.1.14|P.1.16|P.1.7.1
B.1.351	B.1.351|B.1.351.2|B.1.351.3|B.1.351.1|B.1.351.5
B.1.1.7	Q.3|B.1.1.7|Q.2|Q.7|Q.6|Q.8|Q.5|Q.4|Q.1
B.1.427/B.1.429	B.1.427/B.1.429|B.1.427|B.1.429|B.1.429.1
P.3	P.3
B.1.525	B.1.525
B.1.621	BB.2|B.1.621.2|B.1.621|B.1.621.1
B.1.617.2	AY.45|AY.42|AY.54|AY.46.6|AY.43.7|AY.75|AY.76|AY.4.13|AY.17|AY.39.1.1|AY.118|AY.34|AY.120.1|AY.5.7|AY.99|AY.71|AY.69|AY.28|AY.102.1|AY.33.1|AY.37|AY.3.1|AY.4.9|AY.50|AY.36|AY.102|AY.88|AY.79|AY.4.5|AY.78|AY.87|AY.19|AY.98.1.1|AY.31|AY.127.2|AY.102.2|AY.94|AY.129|AY.24|AY.10|AY.13|AY.16|AY.9.2.1|AY.43.3|AY.62|AY.55|AY.47|AY.9.2|AY.4.1|AY.20|AY.130|AY.46.5|AY.5.6|AY.4.2.3|AY.65|AY.91.1|B.1.617.1|AY…
C.37	C.37|C.37.1
B.1.1.529	BA.3.1|BA.3|B.1.1.529
BA.1	BA.1.21.1|BA.1.1.8|BA.1.1.7|BA.1.13|BA.1.22|BA.1.3|BA.1.19|BA.1.14|BA.1.4|BA.1.15.3|BA.1.1.18|BA.1.1.14|BA.1.1.15|BA.1.1.17|BA.1.1|BA.1.6|BA.1.14.2|BA.1.23|BA.1.24|BA.1.10|BA.1.16.1|BA.1.8|BA.1.1.12|BA.1|BC.2|BA.1.1.16|BA.1.16|BA.1.15.1|BA.1.15|BA.1.1.6|BA.1.15.2|BA.1.1.10|BA.1.5|BA.1.18|BA.1.17.1|BA.1.2|BA.1.1.1|BA.1.1.9|BA.1.14.1|BC.1|BA.1.13.1|BA.1.1.4|BA.1.21|BA.1.1.13|BA.1.1.11|BA.1.1.2|BD.1…
BA.4	BA.4.3|BA.4.1|BA.4.1.7|BA.4.6.3|BA.4.1.5|BA.4.2|DC.1|BA.4.1.8|BA.4.7|BA.4.1.10|BA.4.8|BA.4.6.4|BA.4.1.11|BA.4.6.2|BA.4.4|BA.4.1.1|BA.4.5|BA.4.1.6|BA.4|BA.4.6.1|CS.1|BA.4.1.2|BA.4.1.4|BA.4.6|BA.4.1.3|BA.4.1.9|BA.4.6.5
BA.5	BF.7.5.1|BA.5.2.49|BA.5.2.43|BF.7.16|BF.7.12|CP.1.2|BU.2|CL.1.1|BA.5.2.58|BW.1.2|BA.5.2.18|BA.5.5.2|BE.7|BA.5.2.54|BA.5.1.16|BA.5.2.37|CK.1.1.1|BA.5.2.22|BA.5.1.3|BF.7.20|BV.2|BA.5.11|BA.5.2.19|BF.28|BA.5.1.7|BE.13|BE.1.4.1|BF.35|CP.3|CQ.1.1|DZ.1|BA.5.1|BF.40|CR.1|BF.7.3|BA.5.1.37|CK.2.1|CK.1|BA.5.2.53|CL.1.3|CP.8|BA.5.1.36|CD.2|BF.12|BA.5.2.14|BA.5.2.46|BA.5.6|BE.1.1.1|BA.5.2.40|BA.5.1.4|BA.5.10…
BA.2	BA.2.57|BA.2.7|BA.2.3.18|BA.2.64|BA.2.10.4|BA.2.45|BA.2.3|BA.2.60|BP.1|BA.2.38.3|CM.8.1.2|BA.2.76.1|BA.2.25.1|CM.8.1.1|BA.2.56|BA.2.9|BA.2.3.13|BA.2.54|BA.2.52|BS.1.1|BA.2.3.20|BA.2.62|BA.2.21|BA.2.24|BA.2.3.21|BA.2.10.1|BA.2.11|BA.2.32|BA.2.22|BA.2.25|BA.2.3.12|BA.2.35|BA.2.49|CM.9|BG.7|BA.2.18|CM.2|BA.2.14|BA.2.10.2|BA.2.9.6|BA.2.38.4|BA.2.55|CM.4|BA.2.9.4|BA.2.5|BA.2.81|BA.2.28|BA.2.12.1|BA.2.…
BA.2.75	CH.1.1.19|BN.1.11|CH.2|BM.2|CH.1.1.5|EP.1|CH.1.1.17|DV.5|BN.1.2.4|BN.1.4.2|BN.3|CH.1.1.16|CH.1.1.8|EP.1.1.1|DV.7.1.9|BA.2.75.8|BM.1|BN.1.3|BN.1.3.8|DV.6|BM.2.1|BN.1.5|CA.4|FK.1.3.2|DV.7.1.3|CV.2|BA.2.75.9|CH.1.1.21|EJ.3|DV.7.1.7|GP.3|CH.1.1.2|CH.1.1.31|BN.1.3.12|BL.1.2|DV.7.1|BN.1.4.3|CH.1.1.1|BN.1|CJ.1.1|CH.1.1.7|FR.1.5|BR.5.1|FK.1.5|CH.1.1.24|DS.1|BN.1.4.5|BM.6|BN.1.3.1|BN.2|CH.1.1.18|CH.3.1|GQ…
BQ.1	CZ.2|BQ.1.11.1|DU.1|BQ.1.7|BQ.1.1.12|EE.2|DR.1|BQ.1.14|BQ.1.1.30|BQ.1.1.4|JH.1|BQ.1.1.47|EF.1.2|BQ.1.11|BQ.1.1.19|BQ.1.8.2|BQ.1.1.43|BQ.1.2.3|BQ.1|BQ.1.1.5|BQ.1.1.7|BQ.1.16|BQ.1.1.52|BQ.1.1.67|JH.2|BQ.1.18|FN.1|EW.3|BQ.1.1.11|BQ.1.1.3|CZ.1|BQ.1.1.1|BQ.1.1.41|BQ.1.25.1|EA.1|BQ.1.2.1|BQ.1.1.69|BQ.1.1.64|BQ.1.1.16|BQ.1.15|FM.2|BQ.1.15.1|EF.1.3|ET.1|BQ.1.1.28|BQ.1.1.68|EW.1|EF.2|DP.1|EC.1|ES.1|BQ.1.1…
XBB	XBB.1.25|GA.4.1.2|HU.1.1|XBB.1.3|HU.2|XBB.1.9.4|XBB.7|XBB.1.13.1|FY.5.1|XBB.1.23|GA.4.3|GA.4.2|XBB.1.40|FY.8.1.1|FY.5.3|XBB.2.7|XBB.1.41.2|GW.5|HL.1|XBB.1.11|JC.2|XBB.1.24.1|XBB.1.43.1|GW.5.2|FY.6.1|XBB.1.18|XBB.1.9.3|FY.4|XBB.3|GA.4|FW.1.1.1|XBB.3.1|XBB.1.20|XBB.1.39|KE.1|XBB.1.45|XBB.1.6|FY.6.2|XBB.1.17|XBB.3.4|XBB.1.17.1|XBB.1.44.1|GH.1|XBB.1.49|HB.1|GA.4.1.3|XBB.3.5|XBB.2.4|XBB.4.1|XBB.1.21|G…
XBB.1.5	FL.21.1|XBB.1.5.74|XBB.1.5.49|FU.2.1|FL.13|FT.4|GJ.1.2.3|GE.1.4|XBB.1.16.2|XBB.1.5.61|EG.1.8|JK.1|FL.14|FL.2.4|FL.25|FL.3.2|FL.13.1|XBB.1.16|XBB.1.16.19|HD.1|HZ.3|XBB.2.3.19|XBB.1.5.2|XBB.1.5.110|FL.21|XBB.1.5.30|FL.15.3|FL.10|KC.1.1|GN.1.1|FT.3|FL.2.2.1|EG.6|KH.1|XBB.1.5.11|XBB.1.16.29|GJ.1.2|JS.2|XBB.1.5.57|XBB.1.5.90|XBB.1.5.15|FL.4.6|EG.9.1|XBB.1.5.32|GJ.7|KF.1|FL.6|XBB.1.16.7|GV.1|FL.10.2|XB…
XBB.1.5-like+F456L	EG.5.1.1|HV.1.2|HK.34|HK.3.6|HK.5|FE.1.1|HN.4|HV.1|HK.34.1|KN.1.1|HK.3.5|EG.5.1.7|HK.28|HK.20.1|GK.1.8|HV.1.7|JF.2|EG.6.1.2|HV.1.8|JG.4|HK.2|GK.1.11.1|HK.3.10|HK.3.12|HK.8.1|HK.13|GK.1.3|JG.3.3|GK.5|GK.6|HK.4|FL.20.2|HK.13.2|JF.4|FE.1.2|GK.10|FL.20|HK.26.1|EG.5.1.17|HK.11|EG.5.1.14|HK.9|GK.2.2|KB.3|EG.5.1.4|HK.27.1.1|HK.21|HV.1.10|HV.2|EG.5.1.19|GK.5.1|GK.1.1.1|GK.2.1|HK.3.3|HK.3.13|GK.1.4|KB.4|H…
BA.2.86	JN.3.1|BA.2.86|JN.8|JN.4|JN.1.5|JN.1.19|JN.2.5|JN.2.2|JN.1.13|JN.3.2.1|JN.1.9|JN.1.20|JN.1.8.1|BA.2.86.4|JN.1.12|JN.1.11|JN.2.3|JN.5.1|JN.2|JN.1.18|JN.1.8|JN.2.1|JN.9|BA.2.86.1|JN.1.1.3|JN.1.1.1|JN.1.7|JN.3|BA.2.86.5|JN.1.15|JN.1.4.3|BA.2.86.2|JN.1.6|JN.1.22|JN.1.4.1|JN.11|JN.3.2|JQ.1|JN.1.4.2|JN.1.10|JN.1|JN.1.1.4|JN.1.1.2|JN.1.14|JN.1.16|JN.2.4|JN.10|JN.1.4|JN.12|BA.2.86.3|JN.1.2.1|JN.1.1|JN.1.…
