## Supplementary material for "Unsupervised detection of SARS-CoV-2 mutations and lineages in Norwegian wastewater samples using long-read sequencing": Table S1

### Sheet: TableS1
Mutation	Prevalence GISAID Norway	Prevalence GISAID Worldwide	Prevalence Wastewater
S:D420H	0	3.794e-07	0.00095218
S:D420Y	0	6.8292e-06	1.16092e-05
S:D428E	0	4.9322e-06	0.000591612
S:D614G	1	1	1
S:E465G	0	1.1382e-05	0.00111653
S:E465K	0	0	2.27631e-06
S:E465Q	0	7.588e-07	7.05655e-06
S:E484A	0.99404	0.960831	0.980493
S:E484G	0	3.4146e-06	0.000264735
S:E484V	0.000662252	0.000753868	0.00336962
S:F456L	0.0399007	0.0703817	0.282643
S:F486A	0.000662252	0.00112378	0.000651935
S:F486I	0.000496689	0.00262014	4.98511e-05
S:F486L	0.000331126	0.0003794	0.00214906
S:F486P	0.167715	0.261301	0.698151
S:F486S	0.044702	0.0443492	0.0450716
S:F486V	0.753146	0.615643	0.247392
S:F490P	0.000662252	0.000839991	8.71826e-05
S:F490S	0.198841	0.302653	0.702845
S:F490V	0	0.000139619	1.0471e-05
S:G446D	0.00165563	0.0018306	0.0026214
S:G446H	0	7.588e-07	0.00023446
S:G446I	0	8.87796e-05	0.0069268
S:G446S	0.229801	0.333089	0.758814
S:G446V	0.000331126	0.000199944	3.64209e-06
S:G652R	0	0	0.00149075
S:G667D	0	7.588e-07	0.0127004
S:G667S	0	7.588e-06	0.0279788
S:G667V	0	1.1382e-06	0.00210217
S:K417N	0.861258	0.922226	0.001964
S:K444M	0.00513245	0.00320745	0.000167764
S:K444N	0.00960265	0.00729207	0.00457606
S:K444R	0.0057947	0.0080835	0.000531746
S:K444T	0.182119	0.164314	0.135641
S:K528E	0	2.2764e-06	0.000325967
S:K528R	0	2.16258e-05	2.57223e-05
S:K535*	NA	NA	6.76063e-05
S:L452M	0.00248344	0.00495648	0.000402451
S:L452Q	0.00165563	0.00224681	0.000687217
S:L452R	0.778974	0.639064	0.284523
S:L452W	0.000662252	0.00131272	0.0178242
S:L455F	0.0127483	0.0177301	0.056859
S:L513P	0	1.897e-06	5.50866e-05
S:N460K	0.396854	0.485267	0.862551
S:N501H	0	3.794e-06	1.06986e-05
S:N501Y	0.999503	0.965834	0.996517
S:N679K	0.999172	0.996824	0.970589
S:N703I	0	0.00217851	0.000312309
S:N703S	0.000165563	0.000243575	0.00156838
S:P491L	0	1.5176e-06	8.42234e-06
S:P521S	0.0104305	0.0166856	0.0590718
S:P521T	0.00115894	0.0035527	0.0170923
S:Q498L	0	1.1382e-06	0.00525167
S:Q498P	0	7.588e-07	8.42234e-06
S:Q498R	0.999503	0.963565	0.988973
S:R457K	0	3.0352e-06	1.13815e-05
S:R683L	0	5.53924e-05	5.32656e-05
S:R683P	0	3.4146e-06	3.64209e-06
S:R683Q	0	6.90508e-05	0.0066903
S:S438C	0	1.897e-06	0.000726597
S:S438F	0	1.1382e-06	0.000751637
S:S438Y	0	7.588e-07	0.00877608
S:T478I	0.000827815	0.000608178	0.00281465
S:T478K	0.974338	0.911602	0.793184
S:T478R	0.0238411	0.0539108	0.204295
S:V445A	0.00231788	0.00701662	0.00110378
S:V445F	0.000496689	0.000409373	3.25512e-05
S:V445H	0.000662252	0.0013131	0.0177024
S:V445L	0.000165563	0.000114199	0.000402679
S:V445P	0.179139	0.265623	0.69403
S:W436*	NA	NA	7.96708e-06
S:W436S	0	3.794e-07	0.000201453
